# Examining the Genetic Links between Clusters of Immune-mediated Diseases and Psychiatric Disorders

**DOI:** 10.1101/2024.07.18.24310651

**Authors:** Sophie Breunig, Younga Heather Lee, Elizabeth W. Karlson, Arjun Krishnan, Jeremy M. Lawrence, Lukas S. Schaffer, Andrew D. Grotzinger

**Author notes:** Corresponding Author: Sophie Breunig, Institute for Behavioral Genetics, University of Colorado at Boulder, 1480 30^th^ Street, Boulder, CO 80303.

## Abstract

**Importance:** Autoimmune and autoinflammatory diseases have been linked to psychiatric disorders in the phenotypic and genetic literature. However, a comprehensive model that investigates the association between a broad range of psychiatric disorders and immune-mediated disease in a multivariate framework is lacking.

**Objective:** This study aims to establish a factor structure based on the genetic correlations of immune-mediated diseases and investigate their genetic relationships with clusters of psychiatric disorders.

**Design, Setting, and Participants:** We utilized Genomic Structural Equation Modeling (Genomic SEM) to establish a factor structure of 11 immune-mediated diseases. Genetic correlations between these immune factors were examined with five established factors across 13 psychiatric disorders representing compulsive, schizophrenia/bipolar, neurodevelopmental, internalizing, and substance use disorders. We included GWAS summary statistics of individuals of European ancestry with sample sizes from 1,223 cases for Addison’s disease to 170,756 cases for major depressive disorder.

**Main Outcomes and Measures:** Genetic correlations between psychiatric and immune-mediated disease factors and traits to determine genetic overlap. We develop and validate a new heterogeneity metric, *Q_Factor_*, that quantifies the degree to which factor correlations are driven by more specific pairwise associations. We also estimate residual genetic correlations between pairs of psychiatric disorders and immune-mediated diseases.

**Results:** A four-factor model of immune-mediated diseases fit the data well and described a continuum from autoimmune to autoinflammatory diseases. The four factors reflected autoimmune, celiac, mixed pattern, and autoinflammatory diseases. Analyses revealed seven significant factor correlations between the immune and psychiatric factors, including autoimmune and mixed pattern diseases with the internalizing and substance use factors, and autoinflammatory diseases with the compulsive, schizophrenia/bipolar, and internalizing factors. Additionally, we find evidence of divergence in associations within factors as indicated by *Q_Factor_*. This is further supported by 14 significant residual genetic correlations between individual psychiatric disorders and immune-mediated diseases.

**Conclusion and Relevance:** Our results revealed genetic links between clusters of immune-mediated diseases and psychiatric disorders. Current analyses indicate that previously described relationships between specific psychiatric disorders and immune-mediated diseases often capture broader pathways of risk sharing indexed by our genomic factors, yet are more specific than a general association across all psychiatric disorders and immune-mediated diseases.

**Key points:** *Question:* How do immune-mediated diseases cluster together and how are they associated with clusters of psychiatric disorders?

*Findings:* Immune-mediated diseases cluster into four factors along the overlapping spectrum of autoimmune to autoinflammatory diseases. There are seven significant factor correlations between immune-mediated disease factors and psychiatric disorders factors along with more specific pairwise associations between two disease traits.

*Meaning:* Immune-mediated diseases are genetically associated with psychiatric disorders. While some associations seem to be driven by more general pathways, we also find that some of the shared signal is more specific to individual psychiatric-immune disease pairs.
