## Supplementary Tables for "Examining the Genetic Links between Clusters of Immune-mediated Diseases and Psychiatric Disorders"

### Sheet: Table S1
Table S1. Model Fit of all Tested Models
Model	Chromosomes	df	CFI	SRMR
Immune-mediated diseases
Common factor	Even	44	.50	.15
	All Autosomes		.54	.13
Two factors (Autoimmune and Autoinflammatory)	Even	41	.72	.13
	All Autosomes		.80	.11
Two factors (according to factor loadings)	Even	43	.51	.14
	All Autosomes		.58	.12
Four factors	Even	41	.88	.10
	All Autosomes		.96	.08
Immune-mediated diseases and psychiatric disorders
5 psychiatric and 4 immune-mediated disease factors correlated	All Autosomes	217	.88	.09
5 psychiatric and 4 immune-mediated disease factors correlated with residual correlations	All Autosomes	195	.92	.08
Note. Model fit for all tested models on the even chromosomes and all autosomes. Df = degrees of freedom; CFI = comparative fit index; SRMR = standardized root mean square residual

### Sheet: Table S2
Table S2. Full Immune-Mediated Disease and Psychiateric Disorders Model Output
Variable 1	operator	Variable 2	Standardized Estimate	Standard Error	p-value
Immune	=~	SLE	0.630598	0.0711284	5.15e-19
Immune	=~	T1D	0.521755	0.0585007	5.55e-19
Immune	=~	RA	0.593065	0.0661248	3.04e-19
Immune	=~	JIA	0.939534	0.0792283	2.33e-32
Immune	=~	AD	0.534116	0.104101	2.64e-07
Immune	=~	MG	0.451282	0.0921967	8.79e-07
Mixed	=~	PSO	0.910772	0.0864288	4.72e-26
Mixed	=~	PSA	0.910772	0.102133	4.90e-20
Inflamm	=~	CD	0.776564	0.065684	2.39e-29
Inflamm	=~	UC	0.776564	0.0622067	2.65e-36
Celiac	=~	CEL	1	0.118034	2.41e-17
Comp	=~	AN	0.596725	0.0688532	4.37e-18
Comp	=~	OCD	0.757458	0.0779225	2.38e-22
Comp	=~	TS	0.257425	0.0573619	7.34e-06
SB	=~	SCZ	0.823342	0.0282399	4.01e-182
SB	=~	BIP	0.823342	0.0289463	4.19e-186
Neuro	=~	PTSD	0.460361	0.150193	1.99e-03
Neuro	=~	ADHD	0.858888	0.0544646	3.90e-56
Neuro	=~	MDD	0.102829	0.0631271	9.99e-02
Neuro	=~	TS	0.142757	0.0442408	1.28e-03
Neuro	=~	ASD	0.483973	0.0424357	4.99e-30
Int	=~	PTSD	0.133173	0.142502	3.66e-01
Int	=~	MDD	0.85882	0.0602783	8.36e-46
Int	=~	ANX	0.971143	0.0416515	7.55e-120
SUD	=~	ALCH	0.944529	0.0690501	1.54e-42
SUD	=~	CUD	0.818579	0.0543844	4.97e-51
SUD	=~	OUD	0.583308	0.0951154	9.90e-10
SLE	~~	SCZ	0.144904	0.0441791	1.18e-03
SLE	~~	ASD	-0.165738	0.0854506	5.24e-02
SLE	~~	PTSD	-0.345255	0.176304	5.03e-02
T1D	~~	BIP	-0.131813	0.0297261	9.03e-06
T1D	~~	ASD	-0.123468	0.0505241	1.45e-02
T1D	~~	MDD	-0.0888691	0.030443	3.51e-03
RA	~~	BIP	-0.108143	0.0365818	2.99e-03
RA	~~	ADHD	0.100301	0.0433683	2.06e-02
RA	~~	ASD	-0.153235	0.0562472	6.45e-03
JIA	~~	SCZ	0.144971	0.0516439	5.76e-03
JIA	~~	ADHD	0.182328	0.0605516	2.57e-03
JIA	~~	ASD	-0.163095	0.0942246	8.34e-02
AD	~~	SCZ	0.250773	0.0525905	2.03e-06
MG	~~	MDD	0.102172	0.0519465	4.94e-02
RA	~~	OCD	-0.157947	0.0778049	4.23e-02
CD	~~	ALCH	0.110981	0.0606675	5.93e-02
CD	~~	ADHD	0.111778	0.035138	1.19e-03
UC	~~	CUD	-0.135191	0.0483194	5.31e-03
AD	~~	AN	0.175374	0.083079	3.48e-02
AD	~~	ALCH	0.310327	0.147402	3.54e-02
MG	~~	ANX	0.219563	0.080902	6.69e-03
PSA	~~	ASD	-0.206815	0.0744057	5.02e-03
SLE	~~	SLE	0.602346	0.137317	1.27e-05
T1D	~~	T1D	0.727771	0.0819927	7.01e-19
RA	~~	RA	0.648273	0.0986253	4.49e-11
CD	~~	CD	0.396948	0.0903657	9.74e-10
UC	~~	UC	0.396948	0.0905648	8.98e-03
JIA	~~	JIA	0.117278	0.154297	4.37e-01
AD	~~	AD	0.714717	0.249745	4.30e-03
MG	~~	MG	0.796341	0.193146	3.83e-05
PSO	~~	PSO	0.170494	0.142602	9.85e-02
PSA	~~	PSA	0.170497	0.17096	5.05e-01
AN	~~	AN	0.643918	0.0915265	1.87e-12
OCD	~~	OCD	0.426257	0.192098	2.65e-02
TS	~~	TS	0.907563	0.102493	8.35e-19
BIP	~~	BIP	0.322109	0.0445914	2.72e-08
SCZ	~~	SCZ	0.322108	0.0460158	1.72e-18
ALCH	~~	ALCH	0.107868	0.197252	5.94e-01
ADHD	~~	ADHD	0.262311	0.0893661	3.03e-03
ASD	~~	ASD	0.765769	0.0869738	1.37e-18
PTSD	~~	PTSD	0.697277	0.425976	1.03e-01
MDD	~~	MDD	0.146654	0.05108	4.01e-03
ANX	~~	ANX	0.0568801	0.0836672	5.02e-01
CUD	~~	CUD	0.329928	0.110279	2.64e-03
OUD	~~	OUD	0.65974	0.348277	5.77e-02
Immune	~~	Mixed	0.313006	0.0504924	2.96e-10
Immune	~~	Inflamm	0.374166	0.0521265	7.79e-13
Immune	~~	Celiac	0.291986	0.0900683	1.18e-03
Immune	~~	Comp	-0.037041	0.0635803	5.60e-01
Immune	~~	SB	-0.0216816	0.036037	6.21e-01
Immune	~~	Neuro	0.0374963	0.0506584	4.59e-01
Immune	~~	Int	0.0994079	0.0357792	5.48e-03
Immune	~~	SUD	0.121503	0.0534132	2.30e-02
Mixed	~~	Inflamm	0.359277	0.0582909	9.48e-10
Mixed	~~	Celiac	0.10031	0.087331	2.40e-01
Mixed	~~	Comp	0.0282416	0.0545981	5.92e-01
Mixed	~~	SB	0.0477909	0.0319223	1.49e-01
Mixed	~~	Neuro	0.153329	0.0387389	8.96e-05
Mixed	~~	Int	0.0784855	0.0324203	1.62e-02
Mixed	~~	SUD	0.134862	0.0525526	1.07e-02
Inflamm	~~	Celiac	0.109364	0.096145	2.25e-01
Inflamm	~~	Comp	0.130134	0.0571161	1.65e-02
Inflamm	~~	SB	0.170799	0.0367327	3.33e-06
Inflamm	~~	Neuro	-0.0672423	0.0442497	1.23e-01
Inflamm	~~	Int	0.162551	0.0350165	5.07e-06
Inflamm	~~	SUD	0.0424209	0.0547078	4.30e-01
Celiac	~~	Comp	0.202428	0.108041	6.10e-02
Celiac	~~	SB	0.0568884	0.0597943	3.35e-01
Celiac	~~	Neuro	-0.00743894	0.0693077	9.15e-01
Celiac	~~	Int	0.0608697	0.0599705	3.10e-01
Celiac	~~	SUD	-0.114261	0.0894458	2.02e-01
Comp	~~	SB	0.441155	0.0550855	1.31e-15
Comp	~~	Neuro	0.0787705	0.0548682	1.50e-01
Comp	~~	Int	0.498144	0.0641695	8.63e-15
Comp	~~	SUD	-0.0636365	0.0633244	3.15e-01
SB	~~	Neuro	0.317247	0.0327376	2.90e-22
SB	~~	Int	0.493623	0.0281229	2.02e-69
SB	~~	SUD	0.398366	0.0414544	1.18e-21
Neuro	~~	Int	0.595618	0.0567995	9.14e-26
Neuro	~~	SUD	0.678378	0.061692	3.50e-28
Int	~~	SUD	0.462981	0.0498994	1.94e-20
Note. Model output of the full correlated factors model including immune-mediated disease factors and psychiatric factors. Indicators have all letters capitalized and factor names only have the first letter capitalized. The variable 1 and variable 2 columns each contain either an indicator or a factor shorthand. The operator column shows what is estimated in a given row: =~ is a factor loading an…
